# Polymorphisms affecting expression of the vaccine antigen factor H binding protein influence invasiveness of Neisseria meningitidis

**DOI:** 10.1101/2021.01.08.21249443

**Authors:** Sarah G. Earle, Mariya Lobanovska, Hayley Lavender, Changyan Tang, Rachel M. Exley, Elisa Ramos-Sevillano, Douglas Browning, Vasiliki Kostiou, Odile B. Harrison, Holly B. Bratcher, Gabriele Varani, Christoph M. Tang, Daniel J. Wilson, Martin C. J. Maiden

## Abstract

Many bacterial diseases are caused by organisms that ordinarily are harmless components of the human microbiome. Effective interventions against these conditions requires an understanding of the processes whereby symbiosis or commensalism breaks down. Here, we performed bacterial genome-wide association studies (GWAS) of *Neisseria meningitidis*, a common commensal of the human respiratory tract despite being a leading cause of meningitis and sepsis. GWAS discovered single nucleotide polymorphisms (SNPs) and other bacterial genetic variants associated with invasive meningococcal disease (IMD) *versus* carriage in several loci across the genome, revealing the polygenic nature of this phenotype. Of note, we detected a significant peak around *fHbp*, which encodes factor H binding protein (fHbp); fHbp promotes bacterial immune evasion of human complement by recruiting complement factor H (CFH) to the meningococcal surface. We confirmed the association around fHbp with IMD in a validation GWAS, and found that SNPs identified in the validation affecting the 5’ region of *fHbp* mRNA alter secondary RNA structures, increase fHbp expression, and enhance bacterial escape from complement-mediated killing. This finding mirrors the known link between complement deficiencies and CFH variation with human susceptibility to IMD, highlighting the central importance of human and bacterial genetic variation across the fHbp:CFH interface in IMD susceptibility, virulence, and the transition from carriage to disease.
