## Supplementary Table 6 for "Polymorphisms affecting expression of the vaccine antigen factor H binding protein influence invasiveness of Neisseria meningitidis"

### Sheet: Supplementary_Table_6 copy
BIGS_ID	isolate	aliases	country	continent	region	year	serogroup	serotype	ENA_accession	ST_MLST	CC_MLST	Disease_status
684	0259/93	Z6586	Czech Republic	Europe		1993	C		ERR036073	11	ST-11 complex/ET-37 complex	1
930	0013/93		Czech Republic	Europe	CB	1993	NG	15	ERR133691	116	ST-116 complex	0
931	0014/93		Czech Republic	Europe	CB	1993	NG	1	ERR133692	116	ST-116 complex	0
932	0015/93		Czech Republic	Europe	CB	1993	C	NT	ERR133693	126		0
933	0016/93		Czech Republic	Europe	CB	1993	NG	NT	ERR133694	18	ST-18 complex	0
934	0017/93		Czech Republic	Europe	CB	1993	NG	NT	ERR133695	130		0
935	0018/93		Czech Republic	Europe	CB	1993	E	1	ERR133696	106	ST-106 complex	0
936	0019/93		Czech Republic	Europe	CB	1993	E	1	ERR133697	106	ST-106 complex	0
939	0022/93		Czech Republic	Europe	CB	1993	C	2a	ERR036099	11	ST-11 complex/ET-37 complex	0
940	0023/93		Czech Republic	Europe	CB	1993	C	2a	ERR036103	11	ST-11 complex/ET-37 complex	0
942	0025/93		Czech Republic	Europe	CB	1993	C	2a	ERR036104	11	ST-11 complex/ET-37 complex	0
943	0029/93		Czech Republic	Europe	CB	1993	NG	4	ERR133698	127		0
944	0030/93		Czech Republic	Europe	CB	1993	NG	NT	ERR133699	92	ST-92 complex	0
945	0031/93		Czech Republic	Europe	CB	1993	B	4	ERR133700	743		0
946	0033/93		Czech Republic	Europe	CB	1993	C	2a	ERR036105	733	ST-11 complex/ET-37 complex	0
947	0034/93		Czech Republic	Europe	CB	1993	NG	4	ERR133701	726		0
948	0035/93		Czech Republic	Europe	CB	1993	C	2a	ERR036106	11	ST-11 complex/ET-37 complex	0
949	0036/93		Czech Republic	Europe	CB	1993	C	2a	ERR036107	11	ST-11 complex/ET-37 complex	0
950	0037/93		Czech Republic	Europe	CB	1993	C	2a	ERR036108	11	ST-11 complex/ET-37 complex	0
951	0038/93		Czech Republic	Europe	CB	1993	X	15	ERR133702	117		0
952	0039/93		Czech Republic	Europe	CB	1993	C	2a	ERR036109	11	ST-11 complex/ET-37 complex	0
953	0040/93		Czech Republic	Europe	CB	1993	X	NT	ERR133703	117		0
954	0042/93		Czech Republic	Europe	CB	1993	C	2a	ERR036110	11	ST-11 complex/ET-37 complex	0
955	0043/93		Czech Republic	Europe	CB	1993	C	2a	ERR036100	11	ST-11 complex/ET-37 complex	0
956	0044/93		Czech Republic	Europe	CB	1993	NG	NT	ERR133704	93	ST-92 complex	0
957	0045/93		Czech Republic	Europe	CB	1993	C	2a	ERR036101	11	ST-11 complex/ET-37 complex	0
958	0046/93		Czech Republic	Europe	CB	1993	C	2a	ERR036102	11	ST-11 complex/ET-37 complex	0
960	0048/93		Czech Republic	Europe	CB	1993	NG	2b	ERR133705	103	ST-103 complex	0
961	0054/93		Czech Republic	Europe	OC	1993	NG	4	ERR133708	81		0
962	0055/93		Czech Republic	Europe	OC	1993	NG	1	ERR133709	125		0
963	0056/93		Czech Republic	Europe	OC	1993	NG	1	ERR133710	125		0
964	0057/93		Czech Republic	Europe	OC	1993	B	NT	ERR133711	121		0
965	0058/93		Czech Republic	Europe	OC	1993	B	NT	ERR133712	121		0
966	0059/93		Czech Republic	Europe	OC	1993	Y	NT	ERR133713	92	ST-92 complex	0
967	0060/93		Czech Republic	Europe	OC	1993	NG	4	ERR133714	1000	ST-35 complex	0
968	0061/93		Czech Republic	Europe	OC	1993	NG	14	ERR133715	113	ST-22 complex	0
969	0062/93		Czech Republic	Europe	OC	1993	B	15	ERR133716	118	ST-32 complex/ET-5 complex	0
970	0063/93		Czech Republic	Europe	OC	1993	NG	4	ERR133717	127		0
971	0065/93		Czech Republic	Europe	OC	1993	NG	NT	ERR133718	84	ST-92 complex	0
972	0066/93		Czech Republic	Europe	OC	1993	NG	NT	ERR133719	53	ST-53 complex	0
973	0067/93		Czech Republic	Europe	OC	1993	C	4	ERR133720	110	ST-41/44 complex/Lineage 3	0
974	0068/93		Czech Republic	Europe	OC	1993	Z	1	ERR133721	129	ST-92 complex	0
975	0069/93		Czech Republic	Europe	OC	1993	NG	4	ERR133722	44	ST-41/44 complex/Lineage 3	0
976	0070/93		Czech Republic	Europe	OC	1993	B	1	ERR133723	119	ST-106 complex	0
977	0071/93		Czech Republic	Europe	OC	1993	C	15	ERR133724	359	ST-41/44 complex/Lineage 3	0
978	0073/93		Czech Republic	Europe	OC	1993	C	2a	ERR036112	11	ST-11 complex/ET-37 complex	0
979	0074/93		Czech Republic	Europe	OC	1993	C	2a	ERR036116	11	ST-11 complex/ET-37 complex	0
980	0077/93		Czech Republic	Europe	OC	1993	NG	NT	ERR133725	117		0
981	0078/93		Czech Republic	Europe	OC	1993	C	14	ERR133726	116	ST-116 complex	0
982	0079/93		Czech Republic	Europe	OC	1993	C	2a	ERR036118	11	ST-11 complex/ET-37 complex	0
983	0081/93		Czech Republic	Europe	OC	1993	NG	1	ERR133727	1087	ST-106 complex	0
984	0083/93		Czech Republic	Europe	OC	1993	NG	NT	ERR133728	53	ST-53 complex	0
985	0084/93		Czech Republic	Europe	OC	1993	Z	NT	ERR133729	1002	ST-103 complex	0
986	0085/93		Czech Republic	Europe	OC	1993	NG	15	ERR133730	92	ST-92 complex	0
987	0086/93		Czech Republic	Europe	OC	1993	NG	NT	ERR133731	94	ST-92 complex	0
988	0087/93		Czech Republic	Europe	OC	1993	NG	1	ERR133732	106	ST-106 complex	0
989	0088/93		Czech Republic	Europe	OC	1993	Z	NT	ERR133733	1004		0
991	0091/93		Czech Republic	Europe	OC	1993	B	15	ERR133734	112	ST-41/44 complex/Lineage 3	0
992	0093/93		Czech Republic	Europe	OC	1993	C	2a	ERR036119	11	ST-11 complex/ET-37 complex	0
993	0095/93		Czech Republic	Europe	OC	1993	C	2a	ERR036120	11	ST-11 complex/ET-37 complex	0
994	0096/93		Czech Republic	Europe	OC	1993	C	2a	ERR036121	11	ST-11 complex/ET-37 complex	0
1211	0097/93		Czech Republic	Europe	OC	1993	NG	1	ERR133735	106	ST-106 complex	0
1212	0099/93		Czech Republic	Europe	OC	1993	C	2a	ERR036122	11	ST-11 complex/ET-37 complex	0
1570	0101/93		Czech Republic	Europe	OC	1993	NG	NT	ERR036123	11	ST-11 complex/ET-37 complex	0
1571	0102/93		Czech Republic	Europe	OC	1993	C	2a	ERR036113	11	ST-11 complex/ET-37 complex	0
1572	0103/93		Czech Republic	Europe	OC	1993	C	2a	ERR036114	11	ST-11 complex/ET-37 complex	0
1573	0104/93		Czech Republic	Europe	OC	1993	C	2a	ERR036115	672	ST-11 complex/ET-37 complex	0
1574	0105/93		Czech Republic	Europe	OC	1993	C	4	ERR133736	101		0
1575	0106/93		Czech Republic	Europe	OC	1993	NG	1	ERR133737	125		0
1576	0107/93		Czech Republic	Europe	OC	1993	E	1	ERR133738	106	ST-106 complex	0
1577	0108/93		Czech Republic	Europe	OC	1993	NG	1	ERR133739	125		0
1578	0109/93		Czech Republic	Europe	OC	1993	C	2a	ERR036060	11	ST-11 complex/ET-37 complex	0
1579	0110/93		Czech Republic	Europe	OC	1993	NG	NT	ERR133740	734	ST-92 complex	0
1580	0111/93		Czech Republic	Europe	OC	1993	Y	NT	ERR133741	130		0
1581	0112/93		Czech Republic	Europe	OC	1993	NG	NT	ERR133742	709		0
1582	0113/93		Czech Republic	Europe	OC	1993	C	2a	ERR036064	11	ST-11 complex/ET-37 complex	0
1583	0115/93		Czech Republic	Europe	OC	1993	C	2a	ERR036065	11	ST-11 complex/ET-37 complex	0
1585	0117/93		Czech Republic	Europe	OC	1993	B	4	ERR133743	108	ST-41/44 complex/Lineage 3	0
1586	0118/93		Czech Republic	Europe	OC	1993	NG	NT	ERR133744	989	ST-18 complex	0
1587	0119/93		Czech Republic	Europe	OC	1993	C	2a	ERR036066	11	ST-11 complex/ET-37 complex	0
1588	0120/93		Czech Republic	Europe	OC	1993	B	4	ERR133745	721	ST-41/44 complex/Lineage 3	0
1589	0198/93		Czech Republic	Europe	P	1993	NG	NT	ERR133751	92	ST-92 complex	0
1590	0199/93		Czech Republic	Europe	P	1993	B	4	ERR133752	85		0
1591	0200/93		Czech Republic	Europe	P	1993	B	4	ERR133753	85		0
1592	0201/93		Czech Republic	Europe	P	1993	C	NT	ERR133754	103	ST-103 complex	0
1593	0202/93		Czech Republic	Europe	P	1993	B	4	ERR133755	85		0
1594	0203/93		Czech Republic	Europe	P	1993	Z	15	ERR133756	116	ST-116 complex	0
1595	0204/93		Czech Republic	Europe	P	1993	E	1	ERR133757	99	ST-174 complex	0
1596	0205/93		Czech Republic	Europe	P	1993	NG	NT	ERR133758	88		0
1597	0206/93		Czech Republic	Europe	P	1993	NG	NT	ERR133759	122	ST-53 complex	0
1598	0208/93		Czech Republic	Europe	P	1993	NG	NT	ERR133760	106	ST-106 complex	0
1599	0209/93		Czech Republic	Europe	P	1993	X	NT	ERR133761	87		0
1600	0210/93		Czech Republic	Europe	P	1993	E	NT	ERR133762	127		0
1601	0211/93		Czech Republic	Europe	P	1993	NG	NT	ERR133763	96	ST-269 complex	0
1602	0212/93		Czech Republic	Europe	P	1993	B	NT	ERR133764	131		0
1603	0213/93		Czech Republic	Europe	P	1993	B	NT	ERR133765	44	ST-41/44 complex/Lineage 3	0
1604	0214/93		Czech Republic	Europe	P	1993	NG	4	ERR133766	44	ST-41/44 complex/Lineage 3	0
1605	0215/93		Czech Republic	Europe	P	1993	NG	4	ERR133767	110	ST-41/44 complex/Lineage 3	0
1606	0216/93		Czech Republic	Europe	P	1993	B	4	ERR133768	111	ST-41/44 complex/Lineage 3	0
1607	0217/93		Czech Republic	Europe	P	1993	B	4	ERR133769	111	ST-41/44 complex/Lineage 3	0
1608	0218/93		Czech Republic	Europe	P	1993	Y	NT	ERR133770	92	ST-92 complex	0
1609	0219/93		Czech Republic	Europe	P	1993	NG	15	ERR133771	116	ST-116 complex	0
1610	0220/93		Czech Republic	Europe	P	1993	B	NT	ERR133772	92	ST-92 complex	0
1611	0221/93		Czech Republic	Europe	P	1993	E	1	ERR133773	106	ST-106 complex	0
1612	0222/93		Czech Republic	Europe	P	1993	E	1	ERR133774	106	ST-106 complex	0
1613	0223/93		Czech Republic	Europe	P	1993	NG	15	ERR133775	116	ST-116 complex	0
1614	0224/93		Czech Republic	Europe	P	1993	Y	NT	ERR133776	94	ST-92 complex	0
1615	0225/93		Czech Republic	Europe	P	1993	B	4	ERR133777	110	ST-41/44 complex/Lineage 3	0
1616	0226/93		Czech Republic	Europe	P	1993	B	4	ERR137095	110	ST-41/44 complex/Lineage 3	0
1617	0227/93		Czech Republic	Europe	P	1993	B	4	ERR137096	110	ST-41/44 complex/Lineage 3	0
1618	0228/93		Czech Republic	Europe	P	1993	B	4	ERR137097	110	ST-41/44 complex/Lineage 3	0
1619	0229/93		Czech Republic	Europe	P	1993	NG	4	ERR137098	100		0
1620	0230/93		Czech Republic	Europe	P	1993	NG	NT	ERR137099	83	ST-231 complex	0
1621	0231/93		Czech Republic	Europe	P	1993	NG	4	ERR137100	134		0
1622	0232/93		Czech Republic	Europe	P	1993	C	4	ERR137101	100		0
1623	0233/93		Czech Republic	Europe	P	1993	B	15	ERR137102	107		0
1624	0234/93		Czech Republic	Europe	P	1993	NG	1	ERR137103	106	ST-106 complex	0
1625	0236/93		Czech Republic	Europe	P	1993	X	1	ERR137104	97		0
1626	0237/93		Czech Republic	Europe	P	1993	B	NT	ERR137105	120		0
1627	0238/93		Czech Republic	Europe	P	1993	NG	NT	ERR137106	89		0
1628	0239/93		Czech Republic	Europe	P	1993	B	NT	ERR137107	132		0
1629	0240/93		Czech Republic	Europe	P	1993	NG	15	ERR137108	116	ST-116 complex	0
1630	0241/93		Czech Republic	Europe	P	1993	NG	15	ERR137109	105	ST-549 complex	0
1631	0242/93		Czech Republic	Europe	P	1993	B	4	ERR137110	85		0
1632	0243/93		Czech Republic	Europe	P	1993	NG	4	ERR137111	92	ST-92 complex	0
1633	0244/93		Czech Republic	Europe	P	1993	B	4	ERR137112	44	ST-41/44 complex/Lineage 3	0
1634	0245/93		Czech Republic	Europe	P	1993	NG	1	ERR137113	106	ST-106 complex	0
1635	0246/93		Czech Republic	Europe	P	1993	B	NT	ERR137114	36		0
1636	0248/93		Czech Republic	Europe	P	1993	C	4	ERR137115	101		0
1637	0250/93		Czech Republic	Europe	P	1993	NG	1	ERR137116	106	ST-106 complex	0
1638	0251/93		Czech Republic	Europe	P	1993	B	NT	ERR137117	86		0
1639	0252/93		Czech Republic	Europe	P	1993	NG	NT	ERR137118	53	ST-53 complex	0
1640	0253/93		Czech Republic	Europe	P	1993	B	4	ERR137119	44	ST-41/44 complex/Lineage 3	0
1641	0254/93		Czech Republic	Europe	P	1993	C	1	ERR137120	128		0
1642	0255/93		Czech Republic	Europe	P	1993	B	4	ERR137121	44	ST-41/44 complex/Lineage 3	0
1643	0256/93		Czech Republic	Europe	P	1993	B	1	ERR137122	130		0
1644	0257/93		Czech Republic	Europe	P	1993	X	4	ERR137123	135		0
1645	0258/93		Czech Republic	Europe	OC	1993	B	4	ERR137124	109	ST-41/44 complex/Lineage 3	0
1646	0265/93		Czech Republic	Europe	OC	1993	X	NT	ERR137125	90		0
1647	0267/93		Czech Republic	Europe	OC	1993	X	1	ERR137126	117		0
1648	0268/93		Czech Republic	Europe	OC	1993	NG	NT	ERR137127	95	ST-92 complex	0
1649	0269/93		Czech Republic	Europe	OC	1993	NG	2a	ERR137128	53	ST-53 complex	0
1650	0270/93		Czech Republic	Europe	VC	1993	C	2a	ERR036067	11	ST-11 complex/ET-37 complex	0
1651	0271/93		Czech Republic	Europe	VC	1993	NG	4	ERR137129	670		0
1652	0272/93		Czech Republic	Europe	VC	1993	C	2a	ERR036068	11	ST-11 complex/ET-37 complex	0
1653	0276/93		Czech Republic	Europe	OC	1993	NG	2a	ERR137130	92	ST-92 complex	0
1654	0277/93		Czech Republic	Europe	OC	1993	NG	NT	ERR137131	123	ST-53 complex	0
1655	0279/93		Czech Republic	Europe	OC	1993	B	2b	ERR137132	115	ST-231 complex	0
1656	0280/93		Czech Republic	Europe	OC	1993	B	4	ERR137133	137	ST-41/44 complex/Lineage 3	0
1658	0295/93		Czech Republic	Europe	CB	1993	NG	NT	ERR137136	92	ST-92 complex	0
1659	0297/93		Czech Republic	Europe	CB	1993	C	4	ERR137137	101		0
1883	0001/93		Czech Republic	Europe		1993	B	4	ERR133682	668		1
1884	0184/93		Czech Republic	Europe		1993	B	4	ERR133748	669		1
1885	0298/93		Czech Republic	Europe	CB	1993	B	4	ERR137138	85		0
1887	0299/93		Czech Republic	Europe	CB	1993	NG	1	ERR137139	125		0
1893	0003/93		Czech Republic	Europe		1993	C	4	ERR133683	678		1
1905	0300/93		Czech Republic	Europe	CB	1993	NG	1	ERR137140	125		0
1913	0483/93		Czech Republic	Europe		1993	B		ERR133786	698		1
1919	0517/93		Czech Republic	Europe		1993	B		ERR133790	704		1
1924	0301/93		Czech Republic	Europe	CB	1993	NG	15	ERR137141	104	ST-549 complex	0
1933	0007/93		Czech Republic	Europe		1993	B	NT	ERR133686	718		1
1935	0350/93		Czech Republic	Europe		1993	B	22	ERR137172	720	ST-18 complex	1
1936	0302/93		Czech Republic	Europe	CB	1993	NG	NT	ERR137142	82	ST-254 complex	0
1941	0304/93		Czech Republic	Europe	CB	1993	C	4	ERR137143	101		0
1947	0050/93		Czech Republic	Europe		1993	B		ERR133707	732		1
1948	0305/93		Czech Republic	Europe	CB	1993	B	NT	ERR137144	742		0
1949	0306/93		Czech Republic	Europe	CB	1993	B	NT	ERR137145	114	ST-22 complex	0
1952	0049/93		Czech Republic	Europe		1993	B		ERR133706	737	ST-18 complex	1
1955	0011/93		Czech Republic	Europe		1993	B	4	ERR133689	740	ST-41/44 complex/Lineage 3	1
1957	0497/93		Czech Republic	Europe		1993	B	NT	ERR133787	742		1
1958	0307/93		Czech Republic	Europe	CB	1993	NG	4	ERR137146	44	ST-41/44 complex/Lineage 3	0
2206	0539/93		Czech Republic	Europe		1993	B	NT	ERR133792	988	ST-18 complex	1
2207	0308/93		Czech Republic	Europe	CB	1993	NG	15	ERR137147	116	ST-116 complex	0
2212	0502/93		Czech Republic	Europe		1993	B	NT	ERR133788	994	ST-292 complex	1
2214	0192/93		Czech Republic	Europe		1993	B	NT	ERR133750	996		1
2216	0190/93		Czech Republic	Europe		1993	B	4	ERR133749	998	ST-269 complex	1
2218	0309/93		Czech Republic	Europe	CB	1993	NG	1	ERR137148	89		0
2219	0553/93		Czech Republic	Europe		1993	B	NT	ERR133793	1001	ST-18 complex	1
2220	0312/93		Czech Republic	Europe	CB	1993	B	NT	ERR137149	114	ST-22 complex	0
2222	0314/93		Czech Republic	Europe	CB	1993	NG	NT	ERR137150	124	ST-53 complex	0
2233	0531/93		Czech Republic	Europe		1993	B	15	ERR133791	1015	ST-32 complex/ET-5 complex	1
2237	0005/93		Czech Republic	Europe		1993	B	NT	ERR133684	1019		1
2347	0315/93		Czech Republic	Europe	CB	1993	NG	15	ERR137151	104	ST-549 complex	0
2348	0316/93		Czech Republic	Europe	CB	1993	NG	15	ERR137152	104	ST-549 complex	0
2349	0554/93		Czech Republic	Europe		1993	B	NT	ERR133794	1088	ST-18 complex	1
8138	0319/93		Czech Republic	Europe	CB	1993	NG	15	ERR137153	104	ST-549 complex	0
8139	0320/93		Czech Republic	Europe	CB	1993	B	4	ERR137154	44	ST-41/44 complex/Lineage 3	0
8140	0321/93		Czech Republic	Europe	CB	1993	NG	1	ERR137155	116	ST-116 complex	0
8141	0322/93		Czech Republic	Europe	CB	1993	B	4	ERR137156	138		0
8142	0323/93		Czech Republic	Europe	CB	1993	Y	NT	ERR137157	92	ST-92 complex	0
8143	0324/93		Czech Republic	Europe	CB	1993	NG	1	ERR137158	106	ST-106 complex	0
8144	0325/93		Czech Republic	Europe	CB	1993	B	NT	ERR137159	136	ST-41/44 complex/Lineage 3	0
8145	0326/93		Czech Republic	Europe	CB	1993	NG	1	ERR137160	106	ST-106 complex	0
8146	0327/93		Czech Republic	Europe	CB	1993	NG	14	ERR137161	133	ST-116 complex	0
8147	0328/93		Czech Republic	Europe	CB	1993	X	4	ERR137162	98		0
8148	0334/93		Czech Republic	Europe	CB	1993	NG	NT	ERR137163	91	ST-92 complex	0
8149	0335/93		Czech Republic	Europe	CB	1993	B	NT	ERR137164	132		0
8150	0336/93		Czech Republic	Europe	CB	1993	C	4	ERR137165	101		0
8151	0337/93		Czech Republic	Europe	CB	1993	B	NT	ERR137166	132		0
8152	0338/93		Czech Republic	Europe	CB	1993	Y	NT	ERR137167	92	ST-92 complex	0
8153	0339/93		Czech Republic	Europe	CB	1993	NG	NT	ERR137168	139	ST-231 complex	0
8155	0341/93		Czech Republic	Europe	CB	1993	NG	4	ERR137169	140		0
8156	0342/93		Czech Republic	Europe	CB	1993	B	NT	ERR137170	136	ST-41/44 complex/Lineage 3	0
8157	0381/93		Czech Republic	Europe	OP	1993	C	2a	ERR036069	11	ST-11 complex/ET-37 complex	0
8158	0382/93		Czech Republic	Europe	OP	1993	NG	1	ERR137174	106	ST-106 complex	0
8159	0383/93		Czech Republic	Europe	OP	1993	C	2a	ERR036070	11	ST-11 complex/ET-37 complex	0
8160	0395/93		Czech Republic	Europe	AX	1993	C	2a	ERR036071	11	ST-11 complex/ET-37 complex	0
8162	0401/93		Czech Republic	Europe	CB	1993	B	15	ERR137177	116	ST-116 complex	0
8163	0403/93		Czech Republic	Europe	CB	1993	B	NT	ERR137178	102	ST-18 complex	0
8164	0404/93		Czech Republic	Europe	CB	1993	B	NT	ERR137179	136	ST-41/44 complex/Lineage 3	0
8165	0405/93		Czech Republic	Europe	CB	1993	NG	1	ERR137180	141	ST-292 complex	0
8166	0406/93		Czech Republic	Europe	CB	1993	B	15	ERR137181	116	ST-116 complex	0
8167	0407/93		Czech Republic	Europe	CB	1993	B	1	ERR137182	216	ST-106 complex	0
8168	0409/93		Czech Republic	Europe	CB	1993	NG	15	ERR137183	690	ST-41/44 complex/Lineage 3	0
8169	0410/93		Czech Republic	Europe	CB	1993	NG	NT	ERR137184	53	ST-53 complex	0
8170	0411/93		Czech Republic	Europe	CB	1993	NG	NT	ERR137185	92	ST-92 complex	0
8171	0412/93		Czech Republic	Europe	CB	1993	NG	NT	ERR137186	136	ST-41/44 complex/Lineage 3	0
8172	0413/93		Czech Republic	Europe	CB	1993	NG	15	ERR137187	116	ST-116 complex	0
8173	0414/93		Czech Republic	Europe	CB	1993	B	NT	ERR137188	136	ST-41/44 complex/Lineage 3	0
8174	0418/93		Czech Republic	Europe	CB	1993	NG	1	ERR137189	106	ST-106 complex	0
8176	0421/93		Czech Republic	Europe	CB	1993	NG	NT	ERR137190	136	ST-41/44 complex/Lineage 3	0
8177	0422/93		Czech Republic	Europe	CB	1993	NG	NT	ERR133778	53	ST-53 complex	0
8178	0423/93		Czech Republic	Europe	CB	1993	NG	15	ERR133779	143		0
8179	0424/93		Czech Republic	Europe	CB	1993	NG	NT	ERR133780	92	ST-92 complex	0
8180	0425/93		Czech Republic	Europe	CB	1993	B	NT	ERR133781	144		0
8181	0426/93		Czech Republic	Europe	CB	1993	NG	NT	ERR133782	53	ST-53 complex	0
8182	0427/93		Czech Republic	Europe	CB	1993	B	14	ERR133783	145	ST-18 complex	0
9214	0006/93		Czech Republic	Europe		1993	B	NT	ERR133685	18	ST-18 complex	1
9215	0177/93		Czech Republic	Europe		1993	B	22	ERR133746	145	ST-18 complex	1
10961	0347/93		Czech Republic	Europe		1993			ERR137171	698		0
14765	0002/93		Czech Republic	Europe	AX	1993	C	2a	ERR036061	11	ST-11 complex/ET-37 complex	1
14776	0009/93		Czech Republic	Europe	PJ	1993	C	NT	ERR133687	231	ST-231 complex	1
14777	0010/93		Czech Republic	Europe	KL	1993	B	NT	ERR133688	145	ST-18 complex	1
14782	0012/93		Czech Republic	Europe	JN	1993	B	NT	ERR133690	86		1
15024	0181/93		Czech Republic	Europe	OC	1993	C	4	ERR133747	678		1
15032	0186/93		Czech Republic	Europe	OC	1993	C	2a	ERR036062	11	ST-11 complex/ET-37 complex	1
15035	0188/93		Czech Republic	Europe	PH	1993	C	2a	ERR036063	11	ST-11 complex/ET-37 complex	1
15152	0263/93		Czech Republic	Europe	AX	1993	B	NT	ERR036077	11	ST-11 complex/ET-37 complex	1
15154	0264/93		Czech Republic	Europe	OC	1993	C	2a	ERR036078	11	ST-11 complex/ET-37 complex	1
15172	0282/93		Czech Republic	Europe	SU	1993	B	22	ERR137134	36		1
15173	0283/93		Czech Republic	Europe	VY	1993	Y	22	ERR137135	36		1
15174	0284/93		Czech Republic	Europe	OC	1993	C	2a	ERR036079	11	ST-11 complex/ET-37 complex	1
15176	0287/93		Czech Republic	Europe	SY	1993	C	2a	ERR036080	11	ST-11 complex/ET-37 complex	1
15238	0343/93		Czech Republic	Europe	AX	1993	C	2a	ERR036081	11	ST-11 complex/ET-37 complex	1
15242	0351/93		Czech Republic	Europe	BR	1993	C	2a	ERR036082	11	ST-11 complex/ET-37 complex	1
15249	0379/93		Czech Republic	Europe	BO	1993	B	15	ERR137173	118	ST-32 complex/ET-5 complex	1
15255	0390/93		Czech Republic	Europe	HK	1993	C	4	ERR137175	101		1
15256	0393/93		Czech Republic	Europe	AX	1993	C	2a	ERR036083	11	ST-11 complex/ET-37 complex	1
15259	0397/93		Czech Republic	Europe	AX	1993	NG	4	ERR137176	215		0
15261	0400/93		Czech Republic	Europe	AX	1993	C	2a	ERR036084	11	ST-11 complex/ET-37 complex	1
15308	0443/93		Czech Republic	Europe	AX	1993	B	4	ERR133784	669		1
15313	0469/93		Czech Republic	Europe	ZR	1993	B	15	ERR133785	118	ST-32 complex/ET-5 complex	1
15315	0489/93		Czech Republic	Europe	KV	1993	C	2a	ERR036074	11	ST-11 complex/ET-37 complex	1
15316	0490/93		Czech Republic	Europe	PI	1993	C	2a	ERR036075	11	ST-11 complex/ET-37 complex	1
15319	0500/93		Czech Republic	Europe	OC	1993	C	2a	ERR036076	11	ST-11 complex/ET-37 complex	1
15321	0503/93		Czech Republic	Europe	AX	1993	B	22	ERR133789	117		1
15325	0512/93		Czech Republic	Europe	AX	1993	C	2a	ERR036086	11	ST-11 complex/ET-37 complex	1
15330	0520/93		Czech Republic	Europe	KI	1993	C	2a	ERR036090	11	ST-11 complex/ET-37 complex	1
15336	0529/93		Czech Republic	Europe	SU	1993	C	2a	ERR036091	11	ST-11 complex/ET-37 complex	1
15342	0535/93		Czech Republic	Europe	AX	1993	C	2a	ERR036093	11	ST-11 complex/ET-37 complex	1
15344	0538/93		Czech Republic	Europe	PR	1993	C	2a	ERR036094	11	ST-11 complex/ET-37 complex	1
